# Variation in SARS-CoV-2 bioaerosol production in exhaled breath

**DOI:** 10.1101/2021.07.20.21260892

**Authors:** Renu Verma, Eugene Kim, Nicholas Degner, Katharine S. Walter, Upinder Singh, Jason R. Andrews

## Abstract

Using face mask bioaerosol sampling, we found substantial variation between individuals in SARS-CoV-2 copies exhaled over a 15-minute period, which moderately correlated with nasal swab viral load. Talking was associated with a median of 2 log_10_ greater exhaled viral copies. Exposure varies substantially between individuals but may be risk stratified by nasal swab viral load and whether the exposure involved conversation.
