## Supplementary table 1 for "Variation in SARS-CoV-2 bioaerosol production in exhaled breath"

### Sheet: Sheet1
Verma et al, 2021: Quantitative assessment of SARS-CoV-2 shedding in exhaled breath and the impact of speech on exposure risk
Supplementary Table 1
Sample ID	Sample type	# Input reads	% Mapped reads	Coverage median	% Coverage > 1x	% Coverage > 10x	Pangolin lineage
MT-22_S1	30 minutes	232936	98.9	752	100	97	B.1.427
MT-23_S2	30 minutes	335412	98.21	1048	99	96	B.1
MT-27_S3	30 minutes	46440	97.48	74	88	73	B.1.596
MT-28_S4	30 minutes	222428	97.92	577	100	95	B.1.400
MT-31_S5	30 minutes	155758	83.92	38	80	64	B.1.361
MT-35_S6	30 minutes	130214	99.41	449	100	96	B.1
MT-46_S8	30 minutes	139610	75.81	101	91	75	B.1
MT-47_S7	30 minutes	507000	98.88	2343	100	99	B.1.2
MT-54N_S17	15 min no talking	215362	93.78	240	95	83	B.1.2
MT-54T_S18	15 min talking	372950	97.82	731	96	92	B.1.2
MT-59T_S19	15 min talking	566308	98.23	1192	98	95	B.1.2
MT-62T_S20	15 min talking	176656	95.03	405	100	96	B.1.2
MT-64T_S21	15 min talking	98002	52.58	0	46	20	None
MT-66N_S22	15 min no talking	162394	93.99	121	87	75	B.1.336
MT-67N_S23	15 min no talking	92858	84.5	2	66	41	None
MT-68T_S24	15 min talking	370110	79.6	461	96	87	B.1.429
MT-69N_S25	15 min no talking	267648	92.29	360	96	84	B.1.561
MT-69T_S26	15 min talking	494364	98.78	2084	99	98	B.1.561
MT-73T_S27	15 min talking	155834	96.99	296	98	91	B.1.2
MT-79T_S28	15 min talking	516976	99.86	2647	100	99	B.1.427
MT-81T_S29	15 min talking	423054	99.97	2051	99	99	B.1.429
MTS-22_S9	Nasal swab	2121940	99.21	9105	100	99	B.1.427
MTS-23_S10	Nasal swab	1138468	98.77	3307	100	100	B.1
MTS-27_S11	Nasal swab	564892	97.49	801	99	96	B.1.596
MTS-28_S12	Nasal swab	86032	78.61	4	81	39	None
MTS-31_S44	Nasal swab	185720	96.39	219	87	76	B.1.361
MTS-35_S14	Nasal swab	1722826	99.98	8163	100	100	B.1
MTS-46_S15	Nasal swab	455142	97.64	1131	100	98	B.1.429
MTS-47_S16	Nasal swab	1280280	99.97	5757	100	100	B.1.2
MTS-54_S30	Nasal swab	606404	99.86	2988	100	100	B.1.2
MTS-59_S31	Nasal swab	315874	97.31	723	100	95	B.1.2
MTS-62_S32	Nasal swab	750020	99.99	3485	100	100	B.1.2
MTS-67_S33	Nasal swab	1302544	99.97	5912	100	99	B.1.429
MTS-68_S34	Nasal swab	843244	99.97	3802	100	100	B.1.429
MTS-69_S35	Nasal swab	359072	99.99	1371	100	99	B.1.561
MTS-73_S36	Nasal swab	396676	99.69	1802	100	100	B.1.2
MTS-79_S39	Nasal swab	306070	99.99	1317	100	100	B.1.427
MTS-81_S38	Nasal swab	339932	99.29	1044	100	96	B.1.429
